# Exploratory Study to Characterise the Individual Types of Health Literacy and Beliefs and Their Associations with Infection Prevention Behaviours amid the COVID-19 Pandemic in Japan: A Longitudinal Study

**DOI:** 10.1101/2023.04.02.23287895

**Authors:** Mao Yagihashi, Michio Murakami, Mai Kato, Asayo Yamamura, Asako Miura, Kei Hirai

**Affiliations:** Division of Scientific Information and Public Policy, Center for Infectious Disease Education and Research, Osaka University, Suita, Osaka, Japan; Osaka University Graduate School of Human Sciences, Suita, Osaka, Japan

## Abstract

**Background:** During a global infectious disease pandemic such as the coronavirus disease 2019 (COVID-19), individuals’ infection prevention/risk-taking behaviours are likely to differ depending on their health literacy and beliefs regarding the disease. To effectively promote infection prevention behaviours, it is necessary to enable information dissemination and risk communication that consider individuals’ health literacy and beliefs. In this study, we exploratorily characterised segments based on individual health literacy and beliefs regarding COVID-19 among the Japanese during the early stage of the COVID-19 pandemic, and investigated whether infection prevention/risk-taking behaviours and fear of COVID-19 differed among these segments.

**Methods:** In this study, we conducted two web-based longitudinal surveys in Japan (PHASE 1, 1–30 November 2020, 6,000 participants; PHASE 2, 1–31 December 2020, 3,800 participants). We characterised segments of the target population using cluster analysis on health literacy and beliefs regarding COVID-19 obtained in PHASE 1. We further investigated the associations between the clusters and infection prevention/risk-taking behaviours and fear of COVID-19, obtained from PHASE 2.

**Results:** Five clusters were identified: ‘Calm/hoax denial’, ‘Hoax affinity/threat denial’, ‘Minority/indifference’, ‘Over vigilance’, and ‘Optimism’. There were significant differences in infection prevention/risk-taking behaviours and fear of COVID-19 among the five clusters. The belief in susceptibility to infection, rather than affinity for hoaxes and conspiracy theories, was coherently associated with infection prevention/risk-taking behaviours and fear of infection across clusters. This study provides foundational knowledge for creating segment-specific public messages and developing interactive risk communication to encourage infection prevention behaviours.
