## Supplementary file for "Exploratory Study to Characterise the Individual Types of Health Literacy and Beliefs and Their Associations with Infection Prevention Behaviours amid the COVID-19 Pandemic in Japan: A Longitudinal Study"

### Sheet: Appendix 1-a_Eng
Appendix 1-a. Original questionnaire regarding health literacy and beliefs at PHASE 1.																																							**p<.01
		Strongly disagree	Disagree	Somewhat disagree	Somewhat agree	Agree	Strongly agree	Mean	SD
Susceptibility to infection; Risk of infection/severe illness	Elderly people are more prone to severe illness	68	82	251	1278	2192	2129	4.97183	1.01925
	Elderly people are more likely to be infected with novel coronaviruses	293	483	1771	1669	1166	618	3.79767	1.27371
	Young people are at low risk of serious illness	290	439	1233	2309	1343	386	3.85567	1.18056
	When we see celebrities who have been infected with the new coronavirus appearing on TV again, it is not so serious even if we are infected	1124	1507	2209	907	185	68	2.621	1.11066
	The current probability of death from infection with the new coronavirus in Japan is very low, about 1/10 million	631	881	2159	1656	513	160	3.16983	1.1819
	Smokers are more prone to severe illness	280	387	1229	2113	1319	672	3.97	1.245
	People with pre-existing (underlying) diseases are more likely to be severely ill	92	108	287	1224	2136	2153	4.94383	1.07635
	The number of infected people in their 20s is the highest	347	625	2101	1768	817	342	3.51817	1.19146
	The probability of ordinary Japanese being infected is less than 0.1	854	1109	2342	1190	400	105	2.91467	1.1703
Hoax; COVID-19 origin theory	It spread from a laboratory in Wuhan	311	413	1045	1937	1145	1149	4.1065	1.36448
	Some country created the virus experimentally	895	945	1568	1463	562	567	3.25883	1.46851
	The outbreak occurred outside China	2065	1423	1735	477	164	136	2.27667	1.21807
	It spread from a bat sold at a seafood market in Wuhan (China)	421	540	1463	2060	915	601	3.7185	1.30749
Susceptibility to infection; Route of transmission/Conditions for transmission	Infectious by airborne transmission	379	617	1281	1879	1135	709	3.81683	1.34979
	Infectious by droplets	62	84	232	1024	1981	2617	5.10483	1.02079
	Infectious by contact	245	406	843	1903	1610	993	4.201	1.29185
	Infectious by aerosols (infectious by airborne particles)	228	342	1013	2042	1441	934	4.15467	1.25619
	Transmitted from animals to humans	483	870	1900	1809	680	258	3.35117	1.21892
	Infectious where the three 'densities' overlap	111	102	333	1582	2004	1868	4.81167	1.10033
	Human-to-human transmission is possible within a week of onset of illness	668	893	1928	1730	604	177	3.20667	1.22809
Susceptibility to infection; Infection site	Infectious at home	274	466	1374	2366	1122	398	3.79833	1.16729
	Infectious by train	222	445	1462	2433	978	460	3.81333	1.14384
	Infectious at schools and workplaces	115	164	821	2760	1543	597	4.20717	1.01542
	Infectious at restaurants	126	191	889	2650	1456	688	4.19717	1.06167
	Infections occur during nightlife (bars, clubs, host clubs, etc.)	112	157	500	2122	1804	1305	4.544	1.10948
	Infectious at karaoke parlors or bars where karaoke is available	98	145	450	2189	1858	1260	4.55733	1.07606
	Infectious at social gatherings involving drinking	105	134	498	2064	1861	1338	4.576	1.09564
	Infectious in large groups and during long meals	95	112	342	1601	1990	1860	4.80983	1.09096
	Infectious when living with others in a confined space	106	113	478	1928	2040	1335	4.61467	1.07999
Susceptibility to infection; Outbreak of infected persons	I have heard rumors of clusters in stores I know, etc.	2273	1352	1125	674	357	219	2.35783	1.41685
	People who work in the nightlife business are more susceptible to the new coronavirus	326	497	1207	2282	1079	609	3.853	1.25936
	University students are most likely to cause clusters	353	518	1552	2258	931	388	3.67667	1.20126
	Entertainers are more likely to be infected with novel coronavirus	874	1074	1983	1470	436	163	3.0015	1.24181
	Young people in their 20s and 30s are spreading the novel coronavirus	332	490	1573	2389	859	357	3.67067	1.16609
	Elderly people are the ones spreading the novel coronavirus	1123	1672	2338	633	148	86	2.54483	1.07402
	Currently, the spread of infection is mainly at home	275	565	1628	2316	953	263	3.64933	1.12779
	Many infected people are passing it on to others	196	342	1230	2405	1214	613	3.98967	1.15677
Beliefs in infection control; Effective against coronavirus; Effective in preventing COVID-19	Gargles (e.g., Isodine) are effective	1114	1100	1973	1495	249	69	2.812	1.18725
	Infection can be completely prevented with measures such as masks and face shields	1541	1416	1995	801	212	35	2.472	1.14547
	Sodium hypochlorite is effective against novel coronavirus	778	1056	2173	1548	337	108	2.989	1.15734
	Routine ventilation is necessary	70	66	204	1043	2049	2568	5.1065	1.00614
	Summer involves less susceptibility to novel coronavirus, while winter involves more susceptibility to novel coronavirus	764	760	1478	1873	824	301	3.356	1.35003
Beliefs in infection control; Vaccines	Vaccine for the novel coronavirus has serious side effects	201	501	2241	2364	486	207	3.509	0.993521
	Influenza vaccine can be expected to prevent severe cardiovascular disease in new coronaviruses	912	1262	2326	1206	235	59	2.7945	1.10566
	Vaccine is effective in preventing the onset of disease after infection	592	857	1830	1944	669	108	3.26083	1.18393
	Vaccine can prevent severe illness after infection	380	560	1280	2403	1103	274	3.68517	1.19343
	Vaccines for novel coronavirus are being researched and developed at a faster pace than usual	222	268	927	1959	1731	893	4.23133	1.22341
Beliefs in infection control; Testing and treatment of coronavirus infection	Treatment methods have been established to some extent in the medical field, preventing severe cases	480	759	1843	2165	612	141	3.34883	1.14253
	Drugs such as Avigan, Lemdecivir, and steroids have been used in severely ill patients and are effective	274	414	1512	2908	739	153	3.64717	1.01973
	Avigan is ineffective	348	908	3236	1200	217	91	3.0505	0.92849
	Supine therapy (treatment with time spent lying on the stomach) is effective in the treatment of severely ill patients	1415	1386	2228	663	231	77	2.52333	1.1521
	PCR testing is the only correct test for novel coronavirus disease	970	1287	2508	914	247	74	2.73383	1.10387
Hoax; Group immunization; Bacillus Calmette-Guérin (BCG) vaccine	Mass immunity has already been acquired in Japan	1893	1796	1760	422	94	35	2.18883	1.04356
	Japanese are less likely to be severely ill	946	1124	2141	1439	271	79	2.867	1.15738
	BCG vaccine is effective in preventing novel coronavirus disease	933	1254	2434	1161	179	39	2.75267	1.06834
	An infection explosion will occur in the near future	194	315	1459	2502	975	555	3.90233	1.12576
	Since July 2020, novel coronaviruses have attenuated	1527	1542	1966	746	161	58	2.441	1.13199
Hoax; A straightforward hoax about coronavirus	5G radio waves worsen coronavirus symptoms	3309	1314	1083	202	61	31	1.7475	0.988554
	If we drink tea, we are less susceptible to the novel coronavirus	1859	1526	1928	580	84	23	2.26217	1.06613
	Novel coronavirus is sensitive to heat, so we should drink hot water often	2414	1506	1657	323	75	25	2.03567	1.03533
	Toilet paper is often made in China and is in short supply due to the novel coronavirus	2266	1473	1659	466	93	43	2.12933	1.09657
	The main ingredient of Seirogan is effective against the new type of coronavirus	2641	1676	1428	186	48	21	1.89783	0.959105
Hoax; Conspiracy theory	It is a conspiracy of the Bill & Melinda Gates Foundation	3336	1397	960	212	45	50	1.7305	0.992825
	It is a Chinese conspiracy	1019	1056	1691	1263	443	528	3.1065	1.46362
	Novel coronavirus does not really exist	4008	1135	623	156	49	29	1.53167	0.898591
	The lockdown (city blockade) was a conspiracy by politicians and was not really necessary	1781	1784	1799	435	111	90	2.2635	1.10632
	The Ministry of Health, Labor, and Welfare and the Expert Committee are calling for more preventive measures against infection than necessary to control the population	1124	1355	2052	951	353	165	2.75817	1.24831
Beliefs in infection control; Polymerase chain reaction (PCR) and antibody testing	PCR testing is not readily available	215	324	1021	2263	1401	776	4.1065	1.20349
	PCR testing is intentionally suppressed	529	841	1807	1768	657	398	3.39617	1.29067
	PCR testing should be performed on all	534	529	1536	1469	977	955	3.78183	1.47035
	If the PCR test is negative, there is no need to worry about the new coronavirus disease at all	2075	1674	1771	362	86	32	2.13433	1.03865
	If you take an antibody test, you do not need to take a PCR test	1680	1775	2069	350	101	25	2.24867	1.00731
	Japan's PCR testing practices are correct	487	652	2236	1912	604	109	3.3035	1.10737
Hoax; Medical collapse	The number of patients is increasing, nearly causing a medical collapse	134	162	629	2208	1658	1209	4.4535	1.1361
	There is a shortage of medical supplies to fight the novel coronavirus disease	161	253	1094	2244	1469	779	4.15733	1.15418
	There are many open beds for novel coronavirus patients	1923	1761	1770	412	91	43	2.186	1.0521
	Hospitals accepting patients infected with novel coronavirus are running at a loss	266	392	1291	2143	1269	639	3.94567	1.22894
Immanent justice reasoning; Belief in just deserts	I think anyone who is infected with COVID-19 got what they deserved	1062	1444	2200	1007	192	95	2.68467	1.1348
	If anyone was infected with COVID-19, I think it was their fault	1366	1497	2066	814	168	89	2.53133	1.14974
Susceptibility to infection	The novel coronavirus has a higher mortality rate than influenza	534	850	1996	1399	782	439	3.39367	1.32514
Hoax	Divorce rates increase with the spread of the new coronavirus disease	477	901	2635	1522	339	126	3.1205	1.05948
	More companies are going bankrupt as a result of the spread of novel coronavirus disease	102	125	385	1778	2136	1474	4.6905	1.07823
	The number of suicides has increased as a result of the spread of infection by the new coronavirus disease	263	409	1222	2257	1209	640	3.94333	1.22313
Susceptibility to infection	Once infected, new coronaviruses do not cause re-infection	2020	1895	1662	330	67	26	2.10117	0.99671

### Sheet: Appendix 1-b.Eng
Appendix 1-b. Original questionnaire regarding cognitive bias and fear of infection at PHASE 2.
			N	Strongly disagree	Disagree	Somewhat disagree	Either	Somewhat agree	Agree	Strongly agree	Mean	SD
Present Bias for Infection Prevention/Risk-Taking Behavior	Lack of infection prevention behavior	I am aware of the risk of infection, but I may go to a drinking party if invited	3800	2285	608	265	329	188	80	45	1.93342	1.44625
		On occasions when eating or drinking with friends, if I take off my mask, I often don't put it back on until I leave	3800	2205	690	292	367	123	76	47	1.92868	1.39978
		I sometimes go to work or school even though I don't feel as well as usual	3800	1727	730	370	611	210	84	68	2.30816	1.5489
		Sometimes, I have to take off my mask at karaoke because it's hard to sing	3800	2708	370	97	394	89	75	67	1.75763	1.43599
		I sometimes eat without washing my hands and gargling	3800	1348	804	527	440	443	158	80	2.63684	1.67109
		I am aware of the risk of infection, but the tourist attractions are less crowded than usual, so I tend to go on trips	3800	2303	655	307	311	133	54	37	1.84895	1.33329
		Sometimes, I accidentally talk with my mask off while eating	3800	1089	458	337	591	751	385	189	3.36	1.94729
		When I get together with friends, I tend to stay in restaurants for a long time	3800	2086	595	317	407	264	83	48	2.11	1.53
Normalcy Bias for Infection Prevention/Risk-Taking Behavior	Acceptance of infection risk behavior	I think 'It's probably safe to go out for a drink today'	3800	2234	708	343	328	116	36	35	1.85053	1.28767
		I feel that infection is becoming more familiar, but less fearful than around April	3800	986	680	523	732	579	205	95	3.06132	1.70337
		Even if the number of infected people increases a little, I think it is more important not to stop the economy	3800	806	654	527	1161	383	152	117	3.15395	1.59963
		I think it's okay to share a drink or chopsticks at least once	3800	2121	826	385	352	77	14	25	1.83684	1.18724
		I am aware of the risk of infection, but I think I will be fine when I travel	3800	1752	858	460	558	105	40	27	2.11421	1.32349
		When I see a lot of people out and about in the city on TV, etc., I don't think I will be infected even if I go out a little	3800	1524	973	517	537	173	49	27	2.24132	1.35584
	Sense of uninfected efficacy	No one close to me has tested positive, so I am naturally not infected with coronavirus	3800	881	546	437	1162	383	282	109	3.23737	1.68856
		I consider myself to be at low risk of infection due to my age and occupation	3800	1243	785	489	777	303	132	71	2.68211	1.59675
		Compared to others around me, I think I am more likely to be safe because I take better precautions against infection	3800	879	667	678	1221	232	98	25	2.90895	1.41277
		As long as I keep disinfecting, I don't think I will get infected	3800	1356	989	693	597	126	25	14	2.28395	1.25826
Fear of Infection (Perceived Vulnerability to Disease)	Perceived infectability	If an illness is ‘going around’, I will get it	3800	163	240	396	1997	592	268	144	4.05132	1.23272
		My past experiences make me believe I am not likely to get sick even when my friends are sick (reverse-scored)	3800	899	808	681	1140	161	69	42	2.79763	1.38861
		I have a history of susceptibility to infectious disease	3800	554	667	578	1032	508	304	157	3.47711	1.64898
		In general, I am very susceptible to colds, flu, and other infectious diseases	3800	467	751	853	1151	345	142	91	3.24895	1.41891
		I am more likely than the people around me to catch an infectious disease	3800	421	635	706	1409	377	153	99	3.40553	1.4118
		I am unlikely to catch a cold, flu, or other illness, even if it is ‘going around’ (reverse-scored)	3800	534	522	582	1204	531	280	147	3.55368	1.59733
		My immune system protects me from most illnesses that other people get (reverse-scored)	3800	999	798	649	1058	198	62	36	2.73368	1.40586
	Germ aversion	It really bothers me when people sneeze without covering their mouths	3800	101	86	131	455	690	829	1508	5.64895	1.50717
		I am comfortable sharing a water bottle with a friend (reverse-scored)	3800	1967	759	406	398	128	72	70	2.06763	1.45129
		I do not like to write with a pencil someone else has obviously chewed on	3800	113	80	101	307	487	808	1904	5.89868	1.50405
		I prefer to wash my hands pretty soon after shaking someone’s hand	3800	194	233	381	880	700	652	760	4.75132	1.7064
		I dislike wearing used clothes because you do not know what the last person who wore it was like	3800	190	268	330	755	564	647	1046	4.93684	1.80249
		My hands do not feel dirty after touching money (reverse-scored)	3800	758	636	637	874	505	270	120	3.26895	1.67332
		It does not make me anxious to be around sick people (reverse-scored)	3800	793	699	717	1100	309	113	69	3.01263	1.48054
		I avoid using public telephones because of the risk that I may catch something from the previous user	3800	179	209	341	927	736	613	795	4.80289	1.67679
